# Early transcriptional changes in neutrophil-mediated processes following recanalization after ischemic stroke

**DOI:** 10.1101/2024.11.05.24316798

**Authors:** Truong An Bui, Yonglie Ma, Glen C Jickling, Ian R Winship

## Abstract

**Background:** Ischemic stroke is a leading cause of mortality and long-term disability globally. Recanalization therapies restore blood flow by thrombolysis and/or mechanical thrombectomy. Despite successful recanalization, many patients still experience poor clinical outcomes. This phenomenon, known as futile recanalization, may result from reperfusion injury and microcirculatory failure. Given the short therapeutic window for ischemic stroke, it is critical to identify early biomarkers that could be targeted to minimize pathology and extend the therapeutic window to improve clinical outcomes.

**Methods:** Using a murine middle cerebral occlusion (MCAO) model that mimics a large vessel occlusion with recanalization, a comprehensive microarray analysis of gene expression from blood samples collected immediately and 3 hours after recanalization (N=44) was performed. Differentially expressed genes (DEGs), enrichment pathways, immune cell proportions, enriched cell markers, and predicted miRNAs and transcription factors were identified using RStudio. Findings in mice were validated in datasets of rat MCAO stroke (GSE21136) and human stroke patients (GSE16561) to confirm transcriptional changes in peripheral blood post-recanalization.

**Results:** *Il1r2, Cd55, Mmp8, Cd14,* and *Cd69* were identified as early biomarkers in blood after stroke and recanalization. Further, cross-validation revealed *Vcan* as a DEG conserved across species, making it a novel marker of ischemia detected as early as 3 hours post-recanalization (4 hours post-MCAO) in mice, 24 hours after recanalization in rats (MCAO-thrombectomy), and within 24 hours from onset in humans receiving rtPA-thrombolysis. Using human (CIBERSORTx) and murine (ImmuCellAI-mouse) cell deconvolution reference datasets, neutrophil was elevated post-recanalization. Leukocyte and neutrophil activation pathways were significantly enriched early after stroke in mouse and human samples, with a stronger upregulation observed in females of both species. The analysis revealed several key miRNAs involved in gene regulation following recanalization; NFE4 and MTF1 emerged as essential transcription factors in these processes. Based on these data, a coregulatory network underlying neutrophil activity was constructed, highlighting its central role in early responses to ischemia and recanalization, which was enriched in females.

**Conclusions:** This study identified new early genomic markers in the blood for ischemia and recanalization, as well as critical age- and sex-specific factors. By mapping a coregulatory network of interacting genes and neutrophil-related pathways, as well as identifying the novel marker *Vcan*, the data provides insights to inform future research and develop targeted therapies. Such therapies can improve treatment efficacy or modulate neutrophils to reduce futile recanalization, ultimately enhancing clinical outcomes for ischemic stroke patients.

**Graphical Abstract:** 

**Clinical and research perspectives:** This study identifies *Il1r2, Cd55, Mmp8, Cd14, Cd69*, and *Vcan* as novel, early blood biomarkers of ischemic stroke and reperfusion injury following recanalization. Notably, *Vcan* was conserved across rodent and human models, underscoring its translational potential. These peripheral hemo-genomic signatures hold promise as biomarkers to help identify patients at higher risk of futile recanalization, thereby enabling earlier, more tailored clinical interventions to reduce reperfusion injury and improve recovery. The significant increase in neutrophil proportions, demonstrated through deconvolution of both human and murine reference datasets, supports prior evidence implicating neutrophil aggregation in reperfusion failure and highlights this cell type as a key target for further investigation. Moreover, the pronounced neutrophil-related transcriptional responses in females suggest that sex-specific mechanisms may influence stroke outcomes and warrant consideration in therapeutic design in acute stroke management. At the mechanistic level, the study reveals a core gene regulatory network—centred on neutrophil-associated genes, transcription factors NFE4 and MTF1, and stroke-associated miRNAs—that orchestrates early immune responses to ischemia and recanalization. Collectively, these findings suggest potentially predictive molecular signatures of reperfusion failure following recanalization. Future studies could investigate whether targeting these regulatory elements can prevent futile recanalization, thus improving long-term functional outcomes.
