## Supplementary Table 1 for "Early transcriptional changes in neutrophil-mediated processes following recanalization after ischemic stroke"

### Sheet: Feuil1
GROUP	PROBEID	ENTREZID	SYMBOL	GENENAME	logFC	AveExpr	t	P.Value	adj.P.Val	B
MCAO	TC1500000542.mm.2	72373	Psca	prostate stem cell antigen	1.61181	4.0112	3.38419	0.00149559	0.260651	-1.13372
	TC0900000598.mm.2	76509	Plet1	placenta expressed transcript 1	1.57521	4.36597	3.27605	0.00203993	0.277046	-1.38615
	TC1100003756.mm.2	16663	Krt13	keratin 13	1.56161	2.91626	3.10354	0.00331289	0.30442	-1.77921
	TC1900000727.mm.2	14873	Gsto1	glutathione S-transferase omega 1	1.55865	6.32979	2.97348	0.00473296	0.323273	-2.06713
MCAO+Recan	TC1900000031.mm.2	19265	Ptprcap	protein tyrosine phosphatase receptor type C polypeptide-associated protein	-1.61929	4.33502	-5.4041	2.41638e-06	0.0182404	4.21264
	TC1700000614.mm.2	15001	H2-Oa	histocompatibility 2, O region alpha locus	-1.57465	4.88105	-4.64722	2.98509e-05	0.0954215	2.12999
	TC1500001718.mm.2	17068	Ly6d	lymphocyte antigen 6 family member D	-1.78919	5.22504	-4.45182	5.62429e-05	0.117021	1.60323
	TC0100000292.mm.2	16178	Il1r2	interleukin 1 receptor, type II	2.12118	4.64075	4.32327	8.49383e-05	0.136629	1.26025
	TC1300002392.mm.2	13003	Vcan	versican	1.82214	3.65386	4.12457	0.000159355	0.136629	0.736725
	TC0100003037.mm.2	13136	Cd55	CD55 molecule, decay accelerating factor for complement	-1.57942	4.99072	-3.86551	0.000356057	0.165099	0.0682621
	TC1900001128.mm.2	12482	Ms4a1	membrane-spanning 4-domains, subfamily A, member 1	-1.53967	5.21435	-3.69811	0.000592024	0.187446	-0.353856
	TC0900000050.mm.2	17394	Mmp8	matrix metallopeptidase 8	2.27186	5.40359	3.67661	0.000631534	0.18988	-0.407438
	TC0200004539.mm.2	15186	Hdc	histidine decarboxylase	1.67873	6.12553	3.50828	0.00104144	0.190123	-0.821774
	TC1700002315.mm.2	76905	Lrg1	leucine-rich alpha-2-glycoprotein 1	2.31998	3.6428	3.50285	0.0010582	0.190123	-0.834978
	TC1800001197.mm.2	12475	Cd14	CD14 antigen	1.50515	2.85667	3.44801	0.0012425	0.198156	-0.967726
	TC0900000615.mm.2	18985	Pou2af1	POU domain, class 2, associating factor 1	-1.57019	4.45197	-3.44459	0.00125497	0.198156	-0.975978
	TC1900001137.mm.2	68774	Ms4a6d	membrane-spanning 4-domains, subfamily A, member 6D	1.87426	2.41693	3.39952	0.00143068	0.203825	-1.08421
	TC0600003229.mm.2	12515	Cd69	CD69 antigen	-1.52954	4.49228	-3.36019	0.00160291	0.210839	-1.17803
	TC0700002128.mm.2	245126	Tarm1	T cell-interacting, activating receptor on myeloid cells 1	1.57087	5.52205	3.22796	0.00233819	0.221747	-1.48903
	TC0800001095.mm.2	17748	Mt1	metallothionein 1	1.52121	5.1117	3.04675	0.00387504	0.253425	-1.90344
	TC0700003058.mm.2	235712	Mrgpra2b	MAS-related GPR, member A2B	1.60462	4.79295	3.03343	0.00401925	0.254371	-1.93333
	TC0700003057.mm.2	668727	Mrgpra2a	MAS-related GPR, member A2A	1.52626	4.51237	2.99734	0.00443578	0.257761	-2.01391
	TC0900001461.mm.2	18054	Ngp	neutrophilic granule protein	1.52181	3.51172	2.50003	0.0161598	0.333864	-3.05867
Recan	TC1600000264.mm.2	108105	B3gnt5	UDP-GlcNAc:betaGal beta-1,3-N-acetylglucosaminyltransferase 5	-1.58886	5.10876	-4.39551	6.74052e-05	0.0432689	1.58945
	TC1900001128.mm.2	12482	Ms4a1	membrane-spanning 4-domains, subfamily A, member 1	-1.7884	5.21435	-4.34794	7.85013e-05	0.0432689	1.4559
	TC0500003284.mm.2	100561	Slc15a4	solute carrier family 15, member 4	-1.55835	3.17585	-4.28467	9.60561e-05	0.048477	1.27908
	TC1400002219.mm.2	12143	Blk	B lymphoid kinase	-1.90638	4.07589	-4.25147	0.000106744	0.0499188	1.18668
	TC0500000785.mm.2	56792	Stap1	signal transducing adaptor family member 1	-1.54387	4.37065	-4.17998	0.000133844	0.0499839	0.98859
	TC0700000562.mm.2	243910	Nfkbid	nuclear factor of kappa light polypeptide gene enhancer in B cells inhibitor, delta	-1.50502	3.31007	-4.03076	0.000213687	0.0590711	0.579331
	TC1700001766.mm.2	20815	Srpk1	serine/arginine-rich protein specific kinase 1	-1.67948	3.77812	-3.92046	0.000300738	0.0590711	0.280777
	TC0100003037.mm.2	13136	Cd55	CD55 molecule, decay accelerating factor for complement	-1.55863	4.99072	-3.86118	0.000360813	0.0604031	0.121825
	TC1500001718.mm.2	17068	Ly6d	lymphocyte antigen 6 family member D	-1.52242	5.22504	-3.83426	0.000391781	0.0620778	0.0500008
	TC0X00001084.mm.2	213438	P2ry10b	purinergic receptor P2Y, G-protein coupled 10B	-1.54804	4.01815	-3.82491	0.000403135	0.0627964	0.0250858
	TC0100002349.mm.2	241062	Pgap1	post-GPI attachment to proteins 1	-1.70001	4.09239	-3.75601	0.000497067	0.064319	-0.157465
	TC0600003229.mm.2	12515	Cd69	CD69 antigen	-1.65243	4.49228	-3.67446	0.000635621	0.0649085	-0.371509
	TC0900000615.mm.2	18985	Pou2af1	POU domain, class 2, associating factor 1	-1.63933	4.45197	-3.64015	0.000704411	0.0649085	-0.460875
	TC1100003920.mm.2	15985	Cd79b	CD79B antigen	-1.57416	7.00449	-3.56497	0.000881005	0.0680272	-0.655219
	TC1300002392.mm.2	13003	Vcan	versican	1.52074	3.65386	3.48433	0.00111731	0.0720047	-0.861326
	TC0X00001083.mm.2	78826	P2ry10	purinergic receptor P2Y, G-protein coupled 10	-1.50163	3.00776	-3.4473	0.00124509	0.0743554	-0.955129
	TC0100003891.mm.2	15950	Ifi203	interferon activated gene 203	-1.57696	3.61591	-3.28871	0.0019676	0.0829953	-1.35058
	TC0500003619.mm.2	140887	Lnx2	ligand of numb-protein X 2	-1.67685	3.79313	-3.27667	0.00203635	0.0836628	-1.3802
	TC1900001137.mm.2	68774	Ms4a6d	membrane-spanning 4-domains, subfamily A, member 6D	1.64437	2.41693	3.01895	0.00418176	0.099033	-1.99798
Age x MCAO+Recan	TC0700003718.mm.2	70884	Ccdc81	coiled-coil domain containing 81	-2.39352	1.07495	-7.72224	4.03862e-09	0.000117641	10.3772
	TC0X00002794.mm.2	245555	Nexmif	neurite extension and migration factor	-2.47465	1.08787	-7.23213	1.72274e-08	0.000250908	9.09791
	TC0600000482.mm.2	18310	Or2a7	olfactory receptor family 2 subfamily A member 7	-1.71212	1.31926	-6.99791	3.47347e-08	0.000293132	8.47587
	TC0800001021.mm.2	330820	4933402J07Rik	RIKEN cDNA 4933402J07 gene	-1.80307	0.889594	-6.90251	4.62796e-08	0.000293132	8.2207
	TC0900000422.mm.2	258269	Or8d23	olfactory receptor family 8 subfamily D member 23	-2.38669	1.18355	-6.87476	5.03161e-08	0.000293132	8.14627
	TC1700001075.mm.2	70351	Ppp4r1	protein phosphatase 4, regulatory subunit 1	2.85113	5.00374	6.60581	1.13472e-07	0.000550886	7.42101
	TC1600001835.mm.2	224291	Csnk2a2ip	casein kinase 2, alpha prime interacting protein	-1.86314	1.09357	-6.30137	2.86468e-07	0.000880992	6.59209
	TC1700000787.mm.2	258892	Or14j5	olfactory receptor family 14 subfamily J member 5	-1.91405	1.13592	-6.26386	3.21204e-07	0.000880992	6.48945
	TC1000000523.mm.2	103505	BB019430	expressed sequence BB019430	-1.57178	1.12258	-6.25235	3.3269e-07	0.000880992	6.45793
	TC0300003176.mm.2	209584	Tyw3	tRNA-yW synthesizing protein 3 homolog (S. cerevisiae)	-2.07409	1.20633	-6.03059	6.55242e-07	0.00159055	5.84912
	TC0200001204.mm.2	241520	Fam171b	family with sequence similarity 171, member B	-1.98594	1.20624	-5.84626	1.15231e-06	0.00239754	5.34106
	TC0700000435.mm.2	13094	Cyp2b9	cytochrome P450, family 2, subfamily b, polypeptide 9	-1.70067	1.31072	-5.61353	2.35173e-06	0.00356454	4.69792
	TC0700001918.mm.2	68223	Fam24a	family with sequence similarity 24, member A	-1.50508	1.14646	-5.55525	2.81166e-06	0.00372277	4.53671
	TC0900000373.mm.2	258882	Or8b12	olfactory receptor family 8 subfamily B member 12	-1.60131	0.927713	-5.43474	4.06751e-06	0.00416213	4.20327
	TC0X00000643.mm.2	333639	Mamld1	mastermind-like domain containing 1	-1.85465	1.61625	-5.39654	4.57236e-06	0.00416213	4.09757
	TC0X00001883.mm.2	67395	Ppp1r2-ps9	protein phosphatase 1, regulatory (inhibitor) subunit 2, pseudogene 9	-1.50315	1.4421	-5.27328	6.66776e-06	0.00537682	3.75663
	TC1300002667.mm.2	26401	Map3k1	mitogen-activated protein kinase kinase kinase 1	3.02581	4.78213	5.26543	6.8297e-06	0.00537682	3.73493
	TC0300000890.mm.2	217779	Lysmd1	LysM, putative peptidoglycan-binding, domain containing 1	-1.7726	1.91724	-5.20278	8.27119e-06	0.00606294	3.56179
	TC1900001146.mm.2	258227	Or10v9	olfactory receptor family 10 subfamily V member 9	-1.83064	1.25864	-5.12036	1.06383e-05	0.00688629	3.33418
	TC0700004366.mm.2	21843	Tial1	Tia1 cytotoxic granule-associated RNA binding protein-like 1	2.51714	4.8916	5.05051	1.31639e-05	0.00766901	3.14149
	TC0700001565.mm.2	258589	Or2ag19	olfactory receptor family 2 subfamily AG member 19	-2.04124	1.27661	-5.02457	1.42462e-05	0.00813682	3.07001
	TC1200001245.mm.2	16593	Klc1	kinesin light chain 1	2.03107	5.24608	4.957	1.74989e-05	0.00863944	2.88395
	TC0700000108.mm.2	171262	Vmn1r70	vomeronasal 1 receptor 70	-1.55679	0.823496	-4.93432	1.8748e-05	0.0087705	2.82156
	MG-1-neg-10342734_st	NA	NA	NA	-2.65514	0.719556	-4.92295	1.9407e-05	0.00881126	2.79031
	TC0900001891.mm.2	77609	Odad3	outer dynein arm docking complex subunit 3	-1.67497	0.911781	-4.90689	2.03776e-05	0.00882629	2.74615
	TC0800002843.mm.2	16816	Lcat	lecithin cholesterol acyltransferase	-1.75991	1.2214	-4.90381	2.05692e-05	0.00882629	2.73768
	MG-1-neg-10338943_st	NA	NA	NA	-2.30032	1.35272	-4.90324	2.06045e-05	0.00882629	2.73613
	MG-1-neg-10342367_st	NA	NA	NA	-2.38691	1.51118	-4.87941	2.21505e-05	0.00935104	2.67066
	TC0900001410.mm.2	97541	Qars1	glutaminyl-tRNA synthetase 1	2.68733	4.34237	4.86225	2.3335e-05	0.00971036	2.62353
	MG-1-neg-10342834_st	NA	NA	NA	-1.78605	0.818833	-4.83225	2.55574e-05	0.0104854	2.54121
	MG-1-neg-10339962_st	NA	NA	NA	-1.79257	0.821966	-4.82365	2.62323e-05	0.0106128	2.51763
	MG-1-pos-10338315_st	NA	NA	NA	4.12831	4.13302	4.81361	2.7042e-05	0.0106474	2.49012
	TC1000001883.mm.2	215856	Taar7a	trace amine-associated receptor 7A	-1.67394	1.4253	-4.81353	2.70488e-05	0.0106474	2.48989
	TC0400000411.mm.2	100504346	Ccl21f	C-C motif chemokine ligand 21F	-1.78616	1.47089	-4.80256	2.79624e-05	0.0107173	2.45983
	TC4_GL456350_random00000004.mm.2	100042493	Ccl21b	C-C motif chemokine ligand 21B (leucine)	-1.78616	1.47089	-4.80256	2.79624e-05	0.0107173	2.45983
	TC0500002723.mm.2	81702	Ankrd17	ankyrin repeat domain 17	2.70071	4.23519	4.70905	3.71006e-05	0.0135377	2.20398
	TC1200002372.mm.2	353326	Rtl1	retrotransposon Gaglike 1	-1.76722	1.12611	-4.70835	3.71799e-05	0.0135377	2.20205
	TC1900000241.mm.2	258680	Or5an1	olfactory receptor family 5 subfamily AN member 1	-1.6336	1.12001	-4.68876	3.9444e-05	0.0137422	2.14856
	TC1800000154.mm.2	225256	Dsg1b	desmoglein 1 beta	-1.66058	1.68253	-4.68156	4.03099e-05	0.0137422	2.12892
	TC0800003022.mm.2	56453	Mbtps1	membrane-bound transcription factor peptidase, site 1	2.98714	3.19248	4.64955	4.43937e-05	0.0145786	2.04161
	TC0700003566.mm.2	16576	Kif7	kinesin family member 7	-2.00691	1.79784	-4.64844	4.45432e-05	0.0145786	2.03857
	TC1400002146.mm.2	68043	Eef1akmt1	EEF1A alpha lysine methyltransferase 1	-1.81669	2.7171	-4.6172	4.89359e-05	0.0155925	1.95349
	TC0200001322.mm.2	258523	Or4c100	olfactory receptor family 4 subfamily C member 100	-1.63206	1.02452	-4.6151	4.92469e-05	0.0155925	1.94776
	TC1400001052.mm.2	271221	Rubcnl	RUN and cysteine rich domain containing beclin 1 interacting protein like	2.74515	4.12795	4.59527	5.22733e-05	0.0157203	1.89381
	TC0200004312.mm.2	228432	Ano3	anoctamin 3	-1.65508	1.09848	-4.59462	5.23751e-05	0.0157203	1.89205
	TC1000002545.mm.2	13611	S1pr4	sphingosine-1-phosphate receptor 4	4.06929	4.42161	4.57962	5.47915e-05	0.0157203	1.85125
	TC0200001277.mm.2	404327	Or10ag52	olfactory receptor family 10 subfamily AG member 52	-1.63844	0.995487	-4.57604	5.53831e-05	0.0157203	1.84154
	TC0400002792.mm.2	59001	Pole3	polymerase (DNA directed), epsilon 3 (p17 subunit)	2.58241	3.68113	4.5752	5.55226e-05	0.0157203	1.83926
	TC0400002093.mm.2	66077	Aurkaip1	aurora kinase A interacting protein 1	2.09137	4.61093	4.56493	5.72631e-05	0.0157414	1.81135
	TC1300002206.mm.2	68880	Fam240b	family with sequence similarity 240 member B	-1.89335	1.36757	-4.55442	5.90983e-05	0.0159396	1.78281
	TC0200003115.mm.2	77683	Ehmt1	euchromatic histone methyltransferase 1	1.87836	5.03594	4.54067	6.15873e-05	0.0163089	1.7455
	TC1100002310.mm.2	216549	Aftph	aftiphilin	2.02936	5.09711	4.5054	6.84567e-05	0.0174919	1.64988
	TC0500003227.mm.2	15445	Hpd	4-hydroxyphenylpyruvic acid dioxygenase	-2.26337	1.64158	-4.45974	7.84804e-05	0.0188156	1.52632
	TC0300000978.mm.2	67709	Reg4	regenerating islet-derived family, member 4	-2.01654	2.42477	-4.44446	8.21462e-05	0.0191012	1.48505
	TC0300000869.mm.2	78523	Mrpl9	mitochondrial ribosomal protein L9	2.09847	2.6379	4.44061	8.30954e-05	0.0191012	1.47466
	TC1000002491.mm.2	100503659	Cbarp	calcium channel, voltage-dependent, beta subunit associated regulatory protein	2.63797	3.66092	4.41075	9.08426e-05	0.0200466	1.39409
	TC1100000900.mm.2	18626	Per1	period circadian clock 1	3.07523	3.87935	4.40199	9.32448e-05	0.0202485	1.37049
	TC0X00003041.mm.2	319642	Rab9b	RAB9B, member RAS oncogene family	-1.64224	1.41328	-4.39244	9.59391e-05	0.0202508	1.34475
	TC0500002059.mm.2	78697	Pus7	pseudouridylate synthase 7	-1.57981	1.28706	-4.37641	0.000100631	0.0210182	1.3016
	TC0400002790.mm.2	72748	Hdhd3	haloacid dehalogenase-like hydrolase domain containing 3	-1.89228	1.26136	-4.37512	0.000101018	0.0210182	1.29813
	TC0200001245.mm.2	258565	Or5g9	olfactory receptor family 5 subfamily G member 9	-1.59458	1.54481	-4.35737	0.000106498	0.0214799	1.2504
	TC0500002713.mm.2	231413	Grsf1	G-rich RNA sequence binding factor 1	2.45118	4.18712	4.3552	0.000107188	0.0214799	1.24456
	TC0700004040.mm.2	258418	Or5p50	olfactory receptor family 5 subfamily P member 50	-1.61086	1.18374	-4.35475	0.000107328	0.0214799	1.24337
	TC1900001191.mm.2	258627	Or9i16	olfactory receptor family 9 subfamily I member 16	-1.5228	1.46438	-4.32901	0.000115864	0.0223135	1.17424
	TC0900003044.mm.2	19654	Rbm6	RNA binding motif protein 6	2.71981	3.58786	4.28773	0.00013096	0.0238902	1.0636
	TC0500000373.mm.2	19822	Rnf4	ring finger protein 4	1.85969	4.60283	4.26908	0.000138396	0.024768	1.01372
	TC1700001160.mm.2	12211	Birc6	baculoviral IAP repeat-containing 6	3.15548	3.12106	4.26878	0.000138518	0.024768	1.01292
	TC0400003832.mm.2	18784	Pla2g5	phospholipase A2, group V	-1.52973	1.42832	-4.25831	0.000142881	0.0248982	0.984916
	TC1000001479.mm.2	68212	Tmbim4	transmembrane BAX inhibitor motif containing 4	1.96073	5.40975	4.23869	0.000151413	0.0257003	0.932548
	TC0700004016.mm.2	258592	Or2ag15	olfactory receptor family 2 subfamily AG member 15	-1.9779	1.29368	-4.22861	0.000155989	0.0261138	0.905666
	TC0700001542.mm.2	258753	Or52e5	olfactory receptor family 52 subfamily E member 5	-1.59117	1.27991	-4.22344	0.000158393	0.0263011	0.891859
	TC0800001003.mm.2	66887	Lonp2	lon peptidase 2, peroxisomal	2.76522	4.4205	4.19892	0.000170274	0.0274028	0.826567
	TC0100000434.mm.2	65102	Nif3l1	Ngg1 interacting factor 3-like 1 (S. pombe)	2.29791	2.77084	4.19421	0.000172656	0.0276335	0.814029
	TC0900002057.mm.2	406176	Or8a1	olfactory receptor family 8 subfamily A member 1	-1.67799	1.09742	-4.18029	0.000179886	0.0277215	0.777005
	TC0900002956.mm.2	270190	Ephb1	Eph receptor B1	-1.81142	1.99899	-4.14856	0.000197487	0.0287438	0.692777
	TC0800000843.mm.2	70823	Hmgxb4	HMG box domain containing 4	2.52247	3.60712	4.12241	0.000213255	0.0298704	0.62348
	TC0300000742.mm.2	192195	Ash1l	ASH1 like histone lysine methyltransferase	3.40972	4.45508	4.12223	0.000213367	0.0298704	0.623007
	TC0100002335.mm.2	627872	Dnah7a	dynein, axonemal, heavy chain 7A	-1.54567	1.51797	-4.10431	0.000224877	0.0305758	0.575622
	TC1400002060.mm.2	74359	4931414P19Rik	RIKEN cDNA 4931414P19 gene	-1.61374	1.53133	-4.1031	0.000225679	0.0305758	0.572412
	TC0700001940.mm.2	109359	Abraxas2	BRISC complex subunit	1.7621	5.01854	4.09655	0.000230054	0.0308813	0.555096
	TC0300003134.mm.2	15061	Ifi44l	interferon-induced protein 44 like	-1.87934	1.27266	-4.08053	0.000241099	0.0313309	0.512815
	TC1600000211.mm.2	239731	Rimbp3	RIMS binding protein 3	-1.60818	1.31455	-4.06709	0.000250767	0.0323103	0.477369
	TC1100003121.mm.2	116891	Derl2	Der1-like domain family, member 2	2.60156	3.3592	4.06218	0.000254393	0.032501	0.464426
	TC0400003456.mm.2	109263	Rlf	rearranged L-myc fusion sequence	2.10748	4.34139	4.04607	0.000266651	0.0333843	0.422009
	TC0200005155.mm.2	228880	Zmynd8	zinc finger, MYND-type containing 8	1.59981	4.44587	4.04557	0.000267038	0.0333843	0.420702
	TC0400000434.mm.2	320571	Atp8b5	ATPase, class I, type 8B, member 5	-1.73075	1.4547	-4.03461	0.000275717	0.0336059	0.391877
	TC0800001447.mm.2	12857	Cox4i1	cytochrome c oxidase subunit 4I1	2.61922	5.89322	4.01825	0.000289187	0.0345235	0.348898
	TC0700000508.mm.2	50760	Fbxo17	F-box protein 17	-1.6273	1.37788	-4.01264	0.000293957	0.0346476	0.33416
	TC1500001033.mm.2	239667	Dip2b	disco interacting protein 2 homolog B	1.64021	4.17176	4.01102	0.000295344	0.0346476	0.329919
	TC0600002681.mm.2	65967	Eefsec	eukaryotic elongation factor, selenocysteine-tRNA-specific	1.84709	2.84309	3.99661	0.000307999	0.0349682	0.292121
	TC1600000009.mm.2	74120	Zfp263	zinc finger protein 263	1.80499	3.47153	3.99422	0.000310153	0.0349682	0.285846
	TC5_JH584299_random00000012.mm.2	545762	Gm16367	predicted gene 16367	-1.53928	1.22894	-3.98679	0.000316922	0.0349682	0.2664
	TC5_JH584299_random00000013.mm.2	545762	Gm16367	predicted gene 16367	-1.53928	1.22894	-3.98679	0.000316922	0.0349682	0.2664
	TC0200001991.mm.2	18429	Oxt	oxytocin	2.39843	3.85035	3.98349	0.000319982	0.0351727	0.257744
	TC1200000331.mm.2	17286	Meox2	mesenchyme homeobox 2	-1.69721	1.3718	-3.97621	0.000326824	0.0356557	0.238691
	TC1100001969.mm.2	217356	Tmc8	transmembrane channel-like gene family 8	2.40549	3.43885	3.9696	0.000333153	0.0358297	0.221419
	TC1300000652.mm.2	18193	Nsd1	nuclear receptor-binding SET-domain protein 1	3.04984	5.0021	3.96829	0.000334427	0.0358297	0.217983
	TC1200000744.mm.2	217684	Susd6	sushi domain containing 6	2.88071	3.07354	3.96027	0.0003423	0.0358297	0.197031
	TC0800000734.mm.2	107770	Tm6sf2	transmembrane 6 superfamily member 2	-1.54496	1.42928	-3.9583	0.000344263	0.0358297	0.191883
	TC0300001330.mm.2	16842	Lef1	lymphoid enhancer binding factor 1	2.83196	3.99706	3.95097	0.000351666	0.0358297	0.172727
	TC0700000890.mm.2	620137	Mrgprb13	MAS-related GPR, member B13	-1.54018	0.949337	-3.94973	0.000352929	0.0358297	0.169499
	TC0200004130.mm.2	104418	Dgkz	diacylglycerol kinase zeta	2.0005	2.296	3.94743	0.00035529	0.0358297	0.163498
	TC1100000715.mm.2	94091	Trim11	tripartite motif-containing 11	2.34068	3.64731	3.94487	0.00035794	0.0358297	0.156808
	TC1300002314.mm.2	11624	Ahrr	aryl-hydrocarbon receptor repressor	-1.88798	3.77315	-3.93845	0.000364656	0.036007	0.140075
	TC0900002091.mm.2	258824	Or8b57	olfactory receptor family 8 subfamily B member 57	-1.64512	1.21353	-3.92677	0.000377199	0.0363557	0.109638
	TC1700002297.mm.2	383258	Vmn2r118	vomeronasal 2, receptor 118	-1.63382	1.14509	-3.91991	0.000384767	0.0363557	0.0917607
	TC1400000317.mm.2	16427	Itih4	inter alpha-trypsin inhibitor, heavy chain 4	-1.65054	1.67413	-3.91867	0.000386146	0.0363557	0.0885414
	TC1200000498.mm.2	66603	Gemin2	gem nuclear organelle associated protein 2	-1.64088	1.25128	-3.90441	0.000402404	0.0365236	0.0514307
	TC1000001148.mm.2	66414	Ndufa12	NADH:ubiquinone oxidoreductase subunit A12	2.49267	4.95406	3.89859	0.000409222	0.0368975	0.0363171
	TC1100004282.mm.2	69900	Mfsd11	major facilitator superfamily domain containing 11	1.54358	3.35172	3.89546	0.000412942	0.0368975	0.0281754
	TC1500002191.mm.2	19082	Prkag1	protein kinase, AMP-activated, gamma 1 non-catalytic subunit	2.31881	4.46107	3.88942	0.0004202	0.0374312	0.0125014
	TC1400000241.mm.2	328365	Zmiz1	zinc finger, MIZ-type containing 1	2.21914	5.17372	3.87167	0.000442273	0.0382158	-0.0335451
	TC0100000775.mm.2	71141	4933407L21Rik	RIKEN cDNA 4933407L21 gene	-1.50938	1.46923	-3.86769	0.000447375	0.0382158	-0.0438602
	TC0200005462.mm.2	12496	Entpd2	ectonucleoside triphosphate diphosphohydrolase 2	-1.63689	1.55247	-3.8232	0.000508452	0.041195	-0.158904
	TC0200004691.mm.2	52837	Tmx4	thioredoxin-related transmembrane protein 4	1.86135	3.4505	3.80482	0.00053597	0.0427733	-0.206263
	TC0600001622.mm.2	54343	Atf7ip	activating transcription factor 7 interacting protein	2.04844	5.08681	3.79898	0.000545017	0.0430088	-0.221301
	TC0700002496.mm.2	11812	Apoc1	apolipoprotein C-I	-1.51069	0.966208	-3.79705	0.000548047	0.0430088	-0.226281
	TC0400004071.mm.2	100072	Camta1	calmodulin binding transcription activator 1	1.62056	5.68109	3.79352	0.000553606	0.0430088	-0.235347
	TC1000000165.mm.2	56422	Hbs1l	Hbs1-like (S. cerevisiae)	2.2084	4.81928	3.79096	0.000557684	0.0430088	-0.241939
	TC0400001147.mm.2	230594	Tut4	terminal uridylyl transferase 4	1.98517	4.15305	3.78867	0.000561343	0.0430088	-0.247812
	TC1600001458.mm.2	71756	Cpn2	carboxypeptidase N, polypeptide 2	-1.62736	1.18555	-3.78589	0.000565842	0.043035	-0.254982
	TC0200003300.mm.2	13429	Dnm1	dynamin 1	-1.53077	1.23992	-3.77454	0.000584506	0.0438816	-0.284126
	TC0600001304.mm.2	258020	Or6d13	olfactory receptor family 6 subfamily D member 13	-1.80891	1.40833	-3.76571	0.000599437	0.0446573	-0.306776
	TC1500000248.mm.2	666173	Vps13b	vacuolar protein sorting 13B	1.95748	3.98662	3.74532	0.00063536	0.0461556	-0.359023
	TC1100001136.mm.2	268448	Phf12	PHD finger protein 12	3.25416	2.92428	3.74148	0.000642357	0.0462134	-0.368852
	TC0200002876.mm.2	227541	Camk1d	calcium/calmodulin-dependent protein kinase ID	1.85226	4.42073	3.73652	0.000651507	0.0466284	-0.381546
	TC1200001993.mm.2	320808	Dcaf5	DDB1 and CUL4 associated factor 5	2.46775	2.77962	3.73143	0.000661025	0.0468689	-0.394561
	TC1900001085.mm.2	619371	Stxbp3-ps	syntaxin-binding protein 3, pseudogene	1.67631	3.59637	3.72964	0.000664399	0.046974	-0.399129
	TC1200001225.mm.2	217864	Rcor1	REST corepressor 1	1.8035	2.67302	3.72484	0.000673549	0.0470426	-0.411402
	TC1700001460.mm.2	60532	Wtap	WT1 associating protein	2.9395	5.24513	3.69786	0.000727251	0.0484139	-0.480212
	TC1500000599.mm.2	268822	Adck5	aarF domain containing kinase 5	2.20184	2.36105	3.69411	0.000735026	0.0486604	-0.489749
	TC1700002811.mm.2	14977	Slc39a7	solute carrier family 39 (zinc transporter), member 7	1.93002	3.19263	3.68457	0.000755195	0.0495452	-0.514023
	TC0800003235.mm.2	170737	Znrf1	zinc and ring finger 1	2.93129	3.75308	3.67865	0.000767979	0.0497923	-0.529072
	TC0600003285.mm.2	387349	Tas2r121	taste receptor, type 2, member 121	-1.62819	1.30417	-3.67749	0.000770503	0.0497923	-0.532014
Sex x MCAO+Recan	TC0X00002794.mm.2	245555	Nexmif	neurite extension and migration factor	-2.0319	1.08787	-5.5865	2.55486e-06	0.0296418	4.4125
	TC0700003057.mm.2	668727	Mrgpra2a	MAS-related GPR, member A2A	-5.88425	4.51237	-5.33093	5.58948e-06	0.0296418	3.74071
	TC1300002667.mm.2	26401	Map3k1	mitogen-activated protein kinase kinase kinase 1	3.23868	4.78213	5.30207	6.10563e-06	0.0296418	3.66478
	TC1600000201.mm.2	68606	Ppm1f	protein phosphatase 1F (PP2C domain containing)	2.43887	3.06299	5.13806	1.00789e-05	0.0326209	3.23343
	TC0900000422.mm.2	258269	Or8d23	olfactory receptor family 8 subfamily D member 23	-1.85321	1.18355	-5.02194	1.43609e-05	0.039409	2.92829
	TC1100001770.mm.2	71833	Dcaf7	DDB1 and CUL4 associated factor 7	4.76796	3.91708	4.97751	1.64404e-05	0.039409	2.81165
	TC1200001245.mm.2	16593	Klc1	kinesin light chain 1	2.09421	5.24608	4.80839	2.74728e-05	0.0470738	2.36845
	TC0700000108.mm.2	171262	Vmn1r70	vomeronasal 1 receptor 70	-1.58893	0.823496	-4.73792	3.40022e-05	0.0481109	2.18425
	TC0200001204.mm.2	241520	Fam171b	family with sequence similarity 171, member B	-1.70429	1.20624	-4.72	3.58943e-05	0.0481109	2.13745
	TC1800000154.mm.2	225256	Dsg1b	desmoglein 1 beta	-1.77007	1.68253	-4.6947	3.87438e-05	0.0481109	2.07143
	TC0200004130.mm.2	104418	Dgkz	diacylglycerol kinase zeta	2.51346	2.296	4.66589	4.22612e-05	0.0481109	1.99632
	TC0700002034.mm.2	68713	Ifitm1	interferon induced transmembrane protein 1	-3.01623	6.90537	-4.59315	5.26081e-05	0.0481109	1.80699
	TC0700000757.mm.2	243958	Siglecg	sialic acid binding Ig-like lectin G	1.68668	1.78227	4.51643	6.62312e-05	0.0499595	1.60785
	TC0400000434.mm.2	320571	Atp8b5	ATPase, class I, type 8B, member 5	-2.0579	1.4547	-4.51313	6.68893e-05	0.0499595	1.5993
